# Educational Mobility, the Pace of Biological Aging, and Lifespan in the Framingham Heart Study

**DOI:** 10.1101/2023.11.04.23298091

**Authors:** G.H. Graf, A.E. Aiello, A. Caspi, M. Kothari, H. Liu, T.E. Moffitt, P. Muennig, C.P. Ryan, K. Sugden, D.W. Belsky

## Abstract

**Importance:** People who complete more education live longer lives with better health. New evidence suggests that these benefits operate through a slowed pace of biological aging. If so, measurements of the pace biological aging could offer intermediate endpoints for studies of how interventions to promote education will impact healthy longevity.

**Objective:** To test the hypothesis that upward educational mobility contributes to a slower pace of biological aging and increased longevity.

**Design:** Prospective cohort study.

**Setting:** We analyzed data from three generations of participants in the Framingham Heart Study: the Original cohort, enrolled beginning in 1948, the Offspring cohort, enrolled beginning in 1971, and the Gen3 cohort, enrolled beginning in 2002. Follow-up is on-going. Data analysis was conducted during 2022-2023 using data obtained from dbGaP (phs000007.v33).

**Participants:** We constructed a three-generation database to quantify intergenerational educational mobility. We linked mobility data with blood DNA methylation data collected from the Offspring cohort in (2005-2008) (n=1,652) and the Gen3 cohort in 2009-2011 (n=1,449). These n=3,101 participants formed our analysis sample.

**Exposure:** We measured educational mobility by comparing participants’ educational outcomes with those of their parents.

**Outcomes:** We measured the pace of biological aging from whole-blood DNA-methylation data using the DunedinPACE epigenetic clock. For comparison purposes, we repeated analysis using four other epigenetic clocks. Survival follow-up was conducted through 2019.

**Results:** Participants who were upwardly mobile in educational terms tended to have slower DunedinPACE in later life (r=-0.18, 95% CI [-0.23,-0.13], p<0.001). This pattern of association was similar across generations and held in within-family sibling comparisons. 402 Offspring-cohort participants died over the follow-up period. Upward educational mobility was associated with lower mortality risk (HR=0.89, 95% CI [0.81,0.98] p=0.014). Slower DunedinPACE accounted for roughly half of this association.

**Conclusions and Relevance:** Our findings support the hypothesis that interventions to promote educational attainment will slow the pace of biological aging and promote longevity. Epigenetic clocks, like DunedinPACE, have potential as near-term outcome measures of intervention effects on healthy aging. Experimental evidence is needed to confirm findings.
