## Supplementary material for "Educational Mobility, the Pace of Biological Aging, and Lifespan in the Framingham Heart Study": Graf_FraminghamSocMob_TableS4

### Sheet: Table S4
	Supplemental Table S4. Tests of DNA-methylation biological aging measures as mediators of educational gradients in mortality risk. The table shows results of mediational analysis following the approach of Valeri and Vanderweele (2013). Main results are shown in the first two columns, with sensitivity analyses further adjusting for cell counts and smoking status in the following columns. The first…
		Adjustment for age and sex only				Adjustment for cell counts				Adjustment for smoking
		Attainment-Mortality		Mobility-Mortality		Attainment-Mortality		Mobility-Mortality		Attainment-Mortality		Mobility-Mortality
	Effect	Estimate	CI	Estimate	CI	Estimate	CI	Estimate	CI	Estimate	CI	Estimate	CI
	DunedinPACE
	Total Effect	0.86	(0.78,0.95)	0.86	(0.79,0.96)	0.88	(0.77,0.98)	0.89	( 0.79,1.00)	0.88	(0.80,0.94)	0.88	( 0.80,1.01)
	CDE	0.75	(0.30,1.72)	0.9	(0.39,2.49)	0.88	(0.38,1.57)	1.06	( 0.37,4.45)	0.85	(0.36,2.71)	1.04	( 0.49,3.25)
	PNDE	0.93	(0.86,1.03)	0.93	(0.86,1.04)	0.94	(0.85,1.05)	0.94	( 0.85,1.07)	0.93	(0.86,1.00)	0.93	( 0.84,1.06)
	TNIE	0.92	(0.88,0.95)	0.93	(0.90,0.95)	0.93	(0.89,0.95)	0.94	( 0.91,0.97)	0.94	(0.90,0.96)	0.95	( 0.92,0.97)
	TNDE	0.93	(0.85,1.03)	0.93	(0.86,1.05)	0.94	(0.84,1.04)	0.95	( 0.85,1.07)	0.93	(0.86,0.99)	0.93	( 0.85,1.07)
	PNIE	0.92	(0.90,0.94)	0.93	(0.91,0.94)	0.93	(0.91,0.95)	0.94	( 0.91,0.96)	0.94	(0.91,0.96)	0.95	( 0.92,0.97)
	Prop. Mediated	0.54	(0.33,1.61)	0.5	(0.29,2.48)	0.55	(0.22,1.85)	0.51	(-2.37,6.10)	0.47	(0.19,0.96)	0.41	(-0.54,1.66)
	Horvath Clock
	Total Effect	0.86	( 0.77,0.92)	0.87	( 0.79,0.98)	0.89	( 0.81,0.98)	0.9	( 0.82,1.01)	0.88	( 0.80,0.96)	0.89	( 0.77,0.92)
	CDE	0.86	( 0.76,0.92)	0.87	( 0.80,0.98)	0.89	( 0.81,0.98)	0.9	( 0.82,1.02)	0.87	( 0.80,0.95)	0.88	( 0.77,0.93)
	PNDE	0.86	( 0.77,0.92)	0.87	( 0.79,0.98)	0.89	( 0.81,0.98)	0.9	( 0.82,1.01)	0.88	( 0.80,0.96)	0.88	( 0.77,0.92)
	TNIE	1	( 0.99,1.01)	1	( 1.00,1.02)	1	( 1.00,1.01)	1.01	( 1.00,1.01)	1	( 0.99,1.01)	1	( 1.00,1.01)
	TNDE	0.86	( 0.77,0.92)	0.87	( 0.79,0.98)	0.89	( 0.81,0.98)	0.9	( 0.82,1.01)	0.88	( 0.80,0.95)	0.88	( 0.77,0.92)
	PNIE	1	( 0.99,1.01)	1	( 1.00,1.01)	1	( 0.99,1.01)	1.01	( 1.00,1.02)	1	( 1.00,1.01)	1	( 1.00,1.01)
	Prop. Mediated	0	(-0.04,0.04)	-0.02	(-0.19,0.03)	-0.02	(-0.11,0.05)	-0.05	(-0.30,0.04)	0	(-0.09,0.03)	-0.02	(-0.10,0.02)
	Hannum Clock
	Total Effect	0.87	( 0.80,0.95)	0.88	( 0.80,0.96)	0.89	( 0.80,0.98)	0.91	( 0.83,0.98)	0.89	( 0.79,1.00)	0.9	( 0.79,0.99)
	CDE	0.87	( 0.79,0.94)	0.88	( 0.77,0.96)	0.89	( 0.80,0.95)	0.9	( 0.81,0.97)	0.88	( 0.80,0.99)	0.89	( 0.76,0.99)
	PNDE	0.87	( 0.80,0.95)	0.88	( 0.79,0.95)	0.89	( 0.80,0.98)	0.9	( 0.82,0.97)	0.89	( 0.79,0.99)	0.89	( 0.78,0.99)
	TNIE	1	( 0.99,1.02)	1	( 0.99,1.02)	1	( 0.99,1.01)	1	( 0.99,1.02)	1	( 0.99,1.01)	1.01	( 0.99,1.02)
	TNDE	0.87	( 0.80,0.95)	0.88	( 0.79,0.95)	0.89	( 0.80,0.98)	0.9	( 0.82,0.97)	0.89	( 0.79,1.00)	0.89	( 0.78,0.99)
	PNIE	1	( 0.99,1.02)	1	( 0.99,1.02)	1	( 0.99,1.01)	1	( 0.99,1.02)	1	( 0.99,1.01)	1.01	( 0.99,1.02)
	Prop. Mediated	0	(-0.19,0.12)	-0.02	(-0.13,0.11)	-0.01	(-0.12,0.13)	-0.05	(-0.26,0.10)	-0.02	(-0.10,0.22)	-0.05	(-0.41,0.28)
	PhenoAge Clock
	Total Effect	0.86	( 0.79,0.96)	0.87	( 0.78,0.95)	0.88	( 0.79,0.96)	0.9	( 0.80,0.99)	0.87	( 0.81,0.94)	0.89	( 0.81,0.96)
	CDE	0.87	( 0.81,0.96)	0.88	( 0.79,0.95)	0.89	( 0.80,0.96)	0.91	( 0.81,1.00)	0.88	( 0.82,0.96)	0.9	( 0.84,0.97)
	PNDE	0.87	( 0.79,0.97)	0.87	( 0.79,0.96)	0.89	( 0.80,0.97)	0.9	( 0.81,0.99)	0.88	( 0.82,0.96)	0.89	( 0.82,0.95)
	TNIE	0.99	( 0.98,1.00)	0.99	( 0.98,1.01)	0.99	( 0.98,1.00)	1	( 0.99,1.01)	0.99	( 0.98,1.01)	1	( 0.99,1.02)
	TNDE	0.87	( 0.79,0.97)	0.87	( 0.79,0.96)	0.89	( 0.80,0.96)	0.9	( 0.81,0.99)	0.88	( 0.82,0.96)	0.89	( 0.82,0.95)
	PNIE	0.99	( 0.98,1.00)	0.99	( 0.98,1.01)	0.99	( 0.98,1.00)	1	( 0.99,1.01)	0.99	( 0.98,1.01)	1	( 0.98,1.02)
	Prop. Mediated	0.07	(-0.04,0.25)	0.03	(-0.07,0.23)	0.05	(-0.01,0.18)	0.01	(-0.12,0.31)	0.04	(-0.07,0.24)	0.01	(-0.17,0.13)
	GrimAge Clock
	Total Effect	0.85	(0.77,0.95)	0.86	(0.78,0.97)	0.87	(0.77,0.95)	0.88	( 0.77,0.99)	0.88	(0.79,0.97)	0.89	(0.80,0.97)
	CDE	0.96	(0.87,1.07)	0.98	(0.88,1.09)	0.97	(0.87,1.05)	0.99	( 0.87,1.08)	0.96	(0.87,1.05)	0.98	(0.87,1.09)
	PNDE	0.94	(0.88,1.07)	0.94	(0.85,1.07)	0.95	(0.87,1.06)	0.95	( 0.84,1.07)	0.95	(0.85,1.06)	0.95	(0.85,1.02)
	TNIE	0.9	(0.86,0.93)	0.91	(0.88,0.94)	0.91	(0.88,0.93)	0.93	( 0.89,0.95)	0.93	(0.89,0.96)	0.94	(0.91,0.97)
	TNDE	0.95	(0.88,1.07)	0.96	(0.86,1.08)	0.96	(0.87,1.06)	0.96	( 0.85,1.07)	0.95	(0.85,1.05)	0.96	(0.85,1.04)
	PNIE	0.9	(0.86,0.92)	0.9	(0.87,0.93)	0.91	(0.88,0.93)	0.91	( 0.88,0.94)	0.93	(0.89,0.95)	0.93	(0.91,0.96)
	Prop. Mediated	0.63	(0.41,2.49)	0.59	(0.26,2.34)	0.64	(0.37,2.36)	0.57	(-0.79,1.43)	0.57	(0.25,3.46)	0.51	(0.15,1.71)
